# Severe COVID-19 is associated with fungal colonization of the nasopharynx and potent induction of IL-17 responses in the nasal epithelium

**DOI:** 10.1101/2022.10.25.22281528

**Authors:** Carly G. K. Ziegler, Anna H. Owings, Vincent N. Miao, Andrew W. Navia, Ying Tang, Joshua D. Bromley, Peter Lotfy, Meredith Sloan, Hannah Laird, Haley B. Williams, Micayla George, Riley S. Drake, Yilianys Pride, George E. Abraham, Michal Senitko, Tanya O. Robinson, Michail S. Lionakis, Alex K. Shalek, Jose Ordovas-Montanes, Bruce H. Horwitz, Sarah C. Glover

**Author notes:** Correspondence to: Jose Ordovas-Montanes, Bruce H. Horwitz, Sarah C. Glover, and Alex K. Shalek. these authors contributed equally (Carly G. K. Ziegler, Anna H. Owings). these senior authors contributed equally (Alex K. Shalek, Jose Ordovas-Montanes, Bruce H. Horwitz, Sarah C. Glover).

## Abstract

Recent case reports and epidemiological data suggest fungal infections represent an under-appreciated complication among people with severe COVID-19. However, the frequency of fungal colonization in patients with COVID-19 and associations with specific immune responses in the airways remain incompletely defined. We previously generated a single-cell RNA-sequencing (scRNA-seq) dataset characterizing the upper respiratory microenvironment during COVID-19, and mapped the relationship between disease severity and the local behavior of nasal epithelial cells and infiltrating immune cells. Our study, in agreement with findings from related human cohorts, demonstrated that a profound deficiency in host immunity, particularly in type I and type III interferon signaling in the upper respiratory tract, is associated with rapid progression to severe disease and worse clinical outcomes. We have now performed further analysis of this cohort and identified a subset of participants with severe COVID-19 and concurrent detection of *Candida* species-derived transcripts within samples collected from the nasopharynx and trachea. Here, we present the clinical characteristics of these individuals, including confirmatory diagnostic testing demonstrating elevated serum (1, 3)-β-D-glucan and/or confirmed fungal culture of the predicted pathogen. Using matched single-cell transcriptomic profiles of these individuals’ respiratory mucosa, we identify epithelial immune signatures suggestive of IL-17 stimulation and anti-fungal immunity. Further, we observe significant expression of anti-fungal inflammatory cascades in the nasal and tracheal epithelium of all participants who went on to develop severe COVID-19, even among participants without detectable genetic material from fungal pathogens. Together, our data suggests that IL-17 stimulation – in part driven by *Candida* colonization – and blunted type I/III interferon signaling represents a common feature of severe COVID-19 infection.
