## Supplemental Table 2 for "Severe COVID-19 is associated with fungal colonization of the nasopharynx and potent induction of IL-17 responses in the nasal epithelium"

### Sheet: Sheet1
Supplemental Table 2
Gene Sets - Response of Nasal Basal Epithelial Cells to In Vitro Stimulation with Cytokines
IL17A_Induced_NasalBasalCells_InVitro	IFNG_Induced_NasalBasalCells_InVitro	IFNA_Induced_NasalBasalCells_InVitro	SharedInterferon_Induced_NasalBasalCells_InVitro
KIAA1731	CXCL11	XAF1	IRF9
GLUD1P3	CXCL10	OASL	LAP3
CXCL1	GBP1	IFIT3	PARP9
WDR11-AS1	GBP5	IFIT2	IFI35
CSF3	SERPING1	SP100	UBE2L6
SPRR2F	SECTM1	PLSCR1	EPSTI1
DUSP1	GBP4	PHF11	SP110
IGFBP3	APOL3	OAS3	ETV7
CXCL3	CCDC109B	TRIM21	PARP14
DPY19L1	ACKR4	C19orf66	IFITM3
IL36G	PSMB10	IFIH1	PSMB8
EMC10	IFI30	TRIM22	DTX3L
CXCL2	IDO1	SAMHD1	FBXO6
INA	HCP5	APOBEC3G	PSMB9
SPRR2B	IRF1	RTP4	SAMD9L
S100A7	GBP3	STAT2	STAT1
CXCL5	CTSS	CTA-384D8.35	HLA-F
BRICD5	IL18BP	IFIT1	RBCK1
PDZK1IP1	GBP2	ISG15	NMI
SPRR2A	PDZRN3	OAS1	PSME2
OVOL2	ICAM1	IFI44L	BATF2
ZC3H12A	HLA-DMB	IFI44	ISG20
CCL20	HLA-DRA	IRF7	PCGF5
GINS3	APOL4	IFI6	TYMP
SPRR2D	WARS	USP18	DUOXA2
SPRR2E	HLA-DRB1	IFITM1	APOL6
CTGF	PCGF2	EIF2AK2	B2M
MAFF	HLA-DMA	MX1	CASP1
AC139099.3	HLA-DPA1	LAMP3	PSME1
COTL1	UNKL	IFI27	HLA-B
ARMCX4	CD74	HSH2D	ACE2
PNMA1	NNMT	MYD88	NLRC5
NFKBIZ	HAPLN3	BST2	APOL2
RINL	DUSP1	SHISA5	TNFSF10
SOCS3	PLAC1	DDX58	TRIM69
FSTL3	RP11-473M20.7	RSAD2	TMC5
PI3	HLA-DRB6	OAS2	TAP1
TRIM7	RP11-217O12.1	DHX58	BNIP3
SPRR2G	CIITA	MX2	CDKL1
SAT1	CTD-3162L10.1	HERC5	HLA-E
SAA2	IL32	IFITM2	APOL1
SRP9	CTGF	TRIM5	RP11-467L13.5
S100A8	GBP1P1	LY6E	HLA-C
C3orf65	MSRB1	DDX60L	TAPBPL
LINC00478	KCTD14	HELZ2	C5orf56
ARFGEF2	RP11-46O21.2	WDR11-AS1	IL15RA
DUSP1	AMDHD1	SAMD9	DNPEP
SPRR2F	C1R	HERC6	HLA-J
RAC1	ATG9B	LGALS9	RP11-193H5.2
COTL1	RARRES3	STARD5	HLA-G
SPRR2A	SRRM3	GRAMD4	GSDMD
FBLN1	RP11-244K5.8	CYP2J2
GLUL	RP11-977G19.10	KIAA1731
MAP3K3	HCAR2	CTD-2521M24.9
CSF3	TRIM64EP	LGALS3BP
RCOR1	IRG1	DDX60
PMS2P3	FAM124A	GPR107
SLC25A1	SDF4	IFIT5
NENF	BCYRN1	APOBEC3A
TCP11L2	ARMCX4	RGS2
IGFBP3	CREG1	TRIM14
SPRR2E	SAV1	PSMA3
SPRR2D	IL15	GMPR
CHD3	IGFBP3	PARP10
IL36G	MAFB	NAPA
FAM53A	CRX	HRASLS2
S100A7	C17orf99	CNP
PNMA1	VSNL1	APOBEC3F
NFKBIZ	EGFLAM	TMEM27
ACBD3	INPP1	B3GNT7
USP41	MAFF	DNAJA1
FSTL3	SHROOM4	CMPK2
PDZK1IP1	RP1-266L20.9	TDRD7
PALLD	NAIP	UBA7
SYT15	AKT3	OTUD3
KREMEN2	HNRNPL	RNF213
CXCL1	HLA-L	SIK3
ODC1	PLK3	IFI16
SAA1	SETD8	NT5C3A
CADM4	C5AR1	C3AR1
EBPL	BTN3A2	IL1R2
SPDEF	COX6B2	ZNFX1
RP11-107F6.3	CCDC176	CCNA1
IL36A	MNT	CEACAM1
PDIA3P	SOD2	THEMIS2
SAT1	CYP4F8	TREX1
CAMSAP3	RP11-809O17.1	CD68
CCL20	TBXA2R	CTSC
FBXL3	KNTC1	TRIM38
POLRMT	MS4A10	SCARB2
SIPA1L3	RP11-215N21.1	DLGAP1-AS1
ASB2	RP3-499B10.3	TP53
LRRC47	CARHSP1	CARD16
C5orf24	HIF3A	ODF3B
RP11-34P13.7	CD40	AIM2
ANKLE1	BTG1	CLEC7A
ZC3H12A	CTD-2201E18.5	TLR3
EEF1A1P5	CD47	KHDRBS3
RN7SL199P	B3GALT1	TMEM105
RN7SL656P	BTNL9	CHMP5
GLI4	BCL3	TRIM25
RWDD4P2	HES1	OR52K3P
PI3	AC068282.3	FAM46A
SPRR2G	RP11-521B24.3	PPM1K
S100A8	GRB14	TNFSF13B
UBALD2	TOMM40	ARL14
CCRN4L	MYO1B	PDE8A
PIM3	RARRES1	PARP12
ANKRD11	CLDN23	TAPSAR1
SAA2	PPM1M	SLC25A28
PAPSS2	RP11-265N6.3	TMEM145
AC131180.1	FGD2
EDC3	LYPD5
ZNF608	MYH3
ATM	CTB-60E11.4
IKBKE	AC005003.1
NIPA1	FLT3LG
FZD3	MIR29B1
PLAT	AC092933.4
ECI1	CX3CL1
INA	C1S
WHSC1	TRIM17
LCN2	APOE
DNLZ	MEFV
FAM220A	ACTG1P12
HDAC9	RP11-270M14.1
HIST1H2BN	PHKA2
UBALD1	RP11-53O19.1
IL23A	GPR157
HSD17B2	HCAR3
DCK	METTL21A
TOMM40	CSTF3-AS1
GSTT1	DPPA4
XKR8	AC068039.4
GUSBP4	FSTL3
NR5A2	PSME2P2
PON3	HSD17B2
TYMP	MTCH1
STK10	CNR2
FSTL4	MCCC1
ZNF213	TNFRSF14
FEZ1	MIXL1
D2HGDH	RP11-92G12.3
CDK16	AL591479.1
CIDEB	RP11-307A17.2
	CD3G
	COMP
	RPS6P20
	ATP13A3
	RASSF8-AS1
	PDCD1LG2
	RP11-434D11.1
	ENO3
	RP4-541C22.5
	KCNG1
	CFH
	SYF2
	IGFBP7
	BCL2A1
	CTC-550B14.8
	RP11-1023L17.1
	KRT8
	AC109828.1
	MDFIC
	CD248
	MMP1
	NPC1
	AKAP12
	CSF1
	BNIP3P1
	AC009093.1
	CTD-2521M24.4
	FPGT-TNNI3K
	IL34
	AMBRA1
	EBPL
	ACSL5
	ABHD12
	CACTIN
	CTD-2196E14.6
	CACNA1D
	ART3
	HLA-DPB1
	ATP5E
	RP11-809F4.2
	CA14
	RNA28S5
	RN7SL436P
	SDC2
	EDNRA
	CXCL9
